# SLC39A8.p.(Ala391Thr) is associated with poorer cognitive ability: a cross-sectional study of schizophrenia and the general UK population

**DOI:** 10.1101/2024.09.18.24313865

**Authors:** Sophie E Smart, Sophie E. Legge, Eilidh Fenner, Antonio F. Pardiñas, Grace Woolway, Amy J. Lynham, Valentina Escott-Price, Jeremy Hall, Lawrence Wilkinson, Peter Holmans, Michael C. O’Donovan, Michael J. Owen, James T.R. Walters

## Abstract

The missense SNP NC_000004.12:g.102267552C>T (SLC39A8.p.(Ala391Thr), rs13107325) in *SLC39A8,* which encodes a zinc transporter, has been linked to schizophrenia and is the likely causal variant for one of the genome-wide association loci associated with the disorder.

We tested whether the schizophrenia-risk allele at p.(Ala391Thr) was associated with schizophrenia-related phenotypes, including positive, negative, and disorganised symptoms, cognitive ability, educational attainment, and age of psychosis onset, within three schizophrenia cohorts (combined N=1,232) and, with equivalent phenotypes, in a sample of population controls (UK Biobank, N=355,069). We used regression analyses controlling for age, sex, and population stratification.

Within the schizophrenia cohorts, after correction for multiple testing, p.(Ala391Thr) was not significantly associated with any schizophrenia-related phenotypes. In the unaffected participants from the UK Biobank, the schizophrenia-risk allele at p.(Ala391Thr) was associated with significantly poorer cognitive ability and fluid intelligence, a lower probability of obtaining GCSEs or a degree-level qualification, and fewer years in education. There was no association between p.(Ala391Thr) and self-reported psychotic experiences in this cohort.

The schizophrenia-risk allele was associated with poorer cognitive ability, but not psychotic experiences, in a volunteer sample drawn from of the general population. To determine whether p.(Ala391Thr) is associated with cognitive phenotypes in people with schizophrenia, and to understand the role of p.(Ala391Thr) in the aetiology of cognitive impairment in schizophrenia, larger independent samples are required.
