## Supplementary material for "SLC39A8.p.(Ala391Thr) is associated with poorer cognitive ability: a cross-sectional study of schizophrenia and the general UK population": Table 1

### Sheet: Sheet1
Table 1. Fixed-effect meta-analysis of adjusted regression models of p.(Ala391Thr) using the observed/imputed data from the CardiffCOGS (N=662), Cardiff F-Series (N=422), and Cardiff SibPairs (N=148) samples.
	Fixed Effect					Heterogeneity
	Beta/OR	Lower 95% CI	Upper 95% CI	Standard Error	P-Value	I2 (%)	H2	Q	Q P-value
Three-factor dimensions:
Positive symptoms	0.01	-0.18	0.19	0.09	0.958	0	0.16	0.32	0.854
Negative symptoms of diminished expressivity	0.02	-0.27	0.31	0.15	0.9	0	0	0	0.999
Disorganised symptoms	0.03	-0.19	0.24	0.11	0.818	0	0.09	0.17	0.918
Years in education	-0.09	-0.61	0.43	0.27	0.726	0	0.23	0.46	0.794
Educational qualification: GCSE	0.82	0.46	1.46	0.3	0.494	0	0.02	0.04	0.98
Educational qualification: degree	1.01	0.46	2.22	0.4	0.972	0	0.11	0.22	0.895
Age at psychosis onset	-0.16	-1.26	0.94	0.56	0.776	0	0.53	1.06	0.59
Note:
Beta coefficients indicated by italic.
I2 is the percentage of the variability in effect estimates that is due to heterogeneity rather than sampling error (chance) and is used to quantify the magnitude of heterogeneity. H2 is another metric to quantify the magnitude of heterogeneity and defined as the relative excess in Q over its degree of freedom or, in other words, the ratio of variability in effect estimates that is due to heterog…
No False Discovery Rate (FDR) adjusted p-values (adjusted for 13 tests) were statistically significant at an alpha level ≤ .05.
Abbreviations: CI, confidence interval; OR, odds ratio
