## Supplementary material for "SLC39A8.p.(Ala391Thr) is associated with poorer cognitive ability: a cross-sectional study of schizophrenia and the general UK population": Table 2

### Sheet: Sheet1
Table 2. Adjusted regression models of p.(Ala391Thr) using the observed/imputed data and the phenotypes only present in the CardiffCOGS sample (N=662).
	Beta	Lower 95% CI	Upper 95% CI	Standard Error	P-Value	R2 (SNP)	R2 adj. (SNP)	RMSE
Five-factor dimensions:
Positive symptoms	-0.05	-0.14	0.04	0.04	0.264	1.05% (0.20%)	-0.16% (0.05%)	0.469
Negative symptoms of diminished expressivity	0	-0.09	0.09	0.05	0.991	3.05% (0.00%)	1.86% (-0.15%)	0.4901
Disorganised symptoms	-0.02	-0.07	0.04	0.03	0.52	0.64% (0.03%)	-0.58% (-0.12%)	0.2972
Negative symptoms of motivation and pleasure	0.02	-0.09	0.13	0.05	0.711	2.98% (0.01%)	1.79% (-0.14%)	0.5811
Cognitive ability	-0.12	-0.26	0.02	0.07	0.095	17.19% (0.11%)	16.18% (-0.02%)	0.7429
NART IQ	-0.21	-0.39	-0.03	0.09	0.021	7.51% (1.12%)	6.38% (0.99%)	0.9593
Note:
Adjusted for age at first interview, gender, and principal components (PC)1-5.
No False Discovery Rate (FDR) adjusted p-values (adjusted for 13 tests) were statistically significant at an alpha level ≤ .05.
(SNP) is the difference between the variance explained by the full model and the variance explained by a covariate-only model and can thus be interpreted as the variance explained by the SNP alone.
Tjur's R2 is an alternative to other pseudo-R2 values like Nagelkerke's R2 or Cox-Snell R2 and can be read like any other (pseudo-)R2 value (99). RMSE is the square root of the variance of the residuals and indicates the absolute fit of the model to the data (difference between observed data to model's predicted values). It can be interpreted as the standard deviation of the unexplained variance,…
Abbreviations: CI, confidence interval.
