## Supplementary material for "SLC39A8.p.(Ala391Thr) is associated with poorer cognitive ability: a cross-sectional study of schizophrenia and the general UK population": Table 3

### Sheet: Sheet1
Table 3. Adjusted regression models of p.(Ala391Thr) using the observed data from the UKBB sample (N=355069).
	N	Beta/OR	Lower 95% CI	Upper 95% CI	Standard Error	P-Value		Tjur's R2 (SNP)	R2 (SNP)	R2 adj. (SNP)	RMSE
Any psychotic experience	115422	1	0.92	1.07	0.04	0.903		0.28% (0.00%)			0.211
A distressing psychotic experience	111936	0.97	0.85	1.09	0.06	0.588		0.29% (0.00%)			0.129
Multiple psychotic experiences	112958	0.97	0.85	1.09	0.05	0.269		0.25% (0.00%)			0.159
Delusions of persecution	110712	1.05	0.86	1.28	0.1	0.611		0.25% (0.00%)			0.079
g score1,2	53600	-0.05	-0.07	-0.02	0.01	1.91 x 10-5	*		17.18% (0.03%)	16.99% (0.03%)	0.909
Fluid intelligence1,2	53600	-0.05	-0.07	-0.04	0.01	3.72 x 10-11	*		1.83% (0.04%)	1.73% (0.04%)	0.991
Years in education2	240436	-0.03	-0.05	0	0.01	0.019	*		2.82% (0.00%)	2.77% (0.00%)	2.158
Educational qualification: GCSEs	276995	0.96	0.94	0.98	0.01	2.76 x 10-5	*	4.86% (0.01%)			0.476
Educational qualification: degree	333736	0.95	0.93	0.97	0.01	2.01 x 10-6	*	1.66% (0.01%)			0.467
Note:
Adjusted for age at first interview, biological sex, principal components (PC)1-10, and genotype batch.
Beta coefficients indicated by italic.
(SNP) is the difference between the variance explained by the full model and the variance explained by a covariate-only model and can thus be interpreted as the variance explained by the SNP alone.
1 Additionally adjusted for age at first interview squared.
2 Recalculated standard errors, confidence intervals, and p-values to estimate heteroscedasticity-robust variance.
* False Discovery Rate (FDR) adjusted p-value (adjusted for 9 tests) was statistically significant at an alpha level ≤ .05.
Tjur's R2 is an alternative to other pseudo-R2 values like Nagelkerke's R2 or Cox-Snell R2 and can be read like any other (pseudo-)R2 value (99). RMSE is the square root of the variance of the residuals and indicates the absolute fit of the model to the data (difference between observed data to model's predicted values). It can be interpreted as the standard deviation of the unexplained variance,…
Abbreviations: CI, confidence interval; OR, odds ratio.
