## Supplementary material for "SLC39A8.p.(Ala391Thr) is associated with poorer cognitive ability: a cross-sectional study of schizophrenia and the general UK population": Table 4

### Sheet: Sheet1
Table 4. Adjusted regression models of rare variants using the observed data from the UKBB sample (N=355069).
	N	N Rare Variants	Beta/OR	Lower 95% CI	Upper 95% CI	Standard Error	P-Value		Tjur's R2 (RV)	R2 (RV)	R2 adj. (RV)	RMSE
		(PTVs/Missense)
Any psychotic experience	46651	3/1	0	NA	13.29	98.34	0.93		0.0021			0.21
									0
A distressing psychotic experience	45272	3/1	0	NA	3.38 x 10+03	160.41	0.955		0.20% (0.00%)			0.13
Multiple psychotic experiences	45651	3/1	0	NA	1.85 x 10+10	255.26	0.97		0.16% (0.00%)			0.157
Delusions of persecution	44749	3/1	0	NA	6.34 x 10+34	693.04	0.988		0.15% (0.00%)			0.076
g score1	22476	0/2	-1.67	-2.93	-0.42	0.64	0.009			17.33% (0.03%)	17.27% (0.02%)	0.908
Fluid intelligence1	54789	0/1	-2.31	-4.25	-0.38	0.99	0.019			1.80% (0.01%)	1.77% (0.01%)	0.988
Years in education	89533	5/5	-0.8	-2.16	0.55	0.69	0.244			2.26% (0.00%)	2.25% (0.00%)	2.181
Educational qualification: GCSEs	104192	6/4	0.24	0.05	0.89	0.72	0.044		4.34% (0.00%)			0.473
Educational qualification: degree	126333	6/6	0.63	0.14	2.13	0.67	0.489		1.49% (0.00%)			0.471
Note:
Adjusted for the number of synonymous variants each person carries in SLC39A8, age at interview, sex, exome data PC1-10, and sequencing batch.
Beta coefficients indicated by italic.
NA indicates that there were not enough data to reliably calculate confidence intervals.
(RV) is the difference between the variance explained by the full model and the variance explained by a covariate-only model and can thus be interpreted as the variance explained by the rare variant allele count alone.
1 Additionally adjusted for age at first interview squared.
* False Discovery Rate (FDR) adjusted p-value (adjusted for 9 tests) was statistically significant at an alpha level ≤ .05.
Tjur's R2 is an alternative to other pseudo-R2 values like Nagelkerke's R2 or Cox-Snell R2 and can be read like any other (pseudo-)R2 value (99). RMSE is the square root of the variance of the residuals and indicates the absolute fit of the model to the data (difference between observed data to model's predicted values). It can be interpreted as the standard deviation of the unexplained variance,…
Abbreviations: CI, confidence interval; OR, odds ratio; PTVs, Protein-truncating variants.
